# Single-cell RNA sequencing reveals *in vivo* signatures of SARS-CoV-2-reactive T cells through ‘reverse phenotyping’

**DOI:** 10.1101/2020.12.07.20245274

**Authors:** David S. Fischer, Meshal Ansari, Karolin I. Wagner, Sebastian Jarosch, Yiqi Huang, Christoph H. Mayr, Maximilian Strunz, Niklas J. Lang, Elvira D’Ippolito, Monika Hammel, Laura Mateyka, Simone Weber, Lisa S. Wolff, Klaus Witter, Isis E. Fernandez, Gabriela Leuschner, Kathrin Milger, Marion Frankenberger, Lorenz Nowak, Katharina Heinig-Menhard, Ina Koch, Mircea G. Stoleriu, Anne Hilgendorff, Jürgen Behr, Andreas Pichlmair, Benjamin Schubert, Fabian J. Theis, Dirk H. Busch, Herbert B. Schiller, Kilian Schober

## Abstract

The *in vivo* phenotypic profile of T cells reactive to severe acute respiratory syndrome (SARS)-CoV-2 antigens remains poorly understood. Conventional methods to detect antigen-reactive T cells require *in vitro* antigenic re-stimulation or highly individualized peptide-human leukocyte antigen (pHLA) multimers. Here, we used single-cell RNA sequencing to identify and profile SARS-CoV-2-reactive T cells from Coronavirus Disease 2019 (COVID-19) patients. To do so, we induced transcriptional shifts by antigenic stimulation *in vitro* and took advantage of natural T cell receptor (TCR) sequences of clonally expanded T cells as barcodes for ‘reverse phenotyping’. This allowed identification of SARS-CoV-2-reactive TCRs and revealed phenotypic effects introduced by antigen-specific stimulation. We characterized transcriptional signatures of currently and previously activated SARS-CoV-2-reactive T cells, and showed correspondence with phenotypes of T cells from the respiratory tract of patients with severe disease in the presence or absence of virus in independent cohorts. Reverse phenotyping is a powerful tool to provide an integrated insight into cellular states of SARS-CoV-2-reactive T cells across tissues and activation states.
