## Extended Data Table 1 for "Single-cell RNA sequencing reveals *in vivo* signatures of SARS-CoV-2-reactive T cells through ‘reverse phenotyping’"

### Sheet: Tabelle1
Hospital	LMU University Hospital				Asklepios Lung Clinic Gauting
Patient ID	GH_3	GH_1	GH_2	GH_7	GT_1	GT_2	GT_3	GT_5	GT_6
COVID-19 Severity	Critical	Critical	Critical	Critical	Critical	Critical	Critical	Critical	Critical
Age	75	51	80	73	79	57	81	82	80
Gender	m	m	f	m	m	f	m	m	m
BMI	26.12	22.16	31.3	N/A	23.1	26	N/A	N/A	N/A
Pre-existing disease	HTA	None	CKD	CVD	HTA	Depression	HTA, OSAS	HTA, DM	HTA
Duration in hospital	132	115	95	15	64	50	84	84	21
Duration in ICU	69	43	95	15	40	37	41	84	21
Ventilation type	invasive	invasive	invasive	invasive	invasive	invasive	invasive	invasive	invasive
Days on respirator before sampling	20	29	15	8	29	28	29	>38	35
Days on respirator after sampling	40	19	75	6	10	0	11	8	15
Total days on respirator	60	48	90	14	39	28	40	>38	>49
SOFA at sampling	9	6	7	13	6	3	3	3	9
SARS-CoV-2 RT-qPCR initial	positive	positive	positive	positive	positive	positive	positive	positive	positive
SARS-CoV-2 RT-qPCR at sampling	borderline	negative	borderline	borderline	negative	borderline	negative	positive	borderline
negative PCR conversion after sampling	17 days	14 days	3 days	No conversion	17 days	17 days	8 days	21 days	8 days
Sampling days post symptoms	20	40	28	14	38	37	34	38	35
Sampling date	24.04.2020	24.04.2020	24.04.2020	13.05.2020	2020-04-24	2020-04-24	2020-04-24	2020-04-29	2020-04-29
Sample type	ENTA	ENTA	ENTA	ENTA	ENTA	ENTA	ENTA	ENTA	ENTA
Anti-SARS-CoV-2 IgA	Pos	Pos	Pos	N/A	N/A	N/A	N/A	N/A	N/A
Anti-SARS-CoV-2 IgG	Pos	Pos	Pos	N/A	N/A	N/A	N/A	N/A	N/A
Immunomodulatory medication		Steroids	Steroids	Steroids			Steroids
Leucocyte number [G/l]	16.4	11	23.6	6.48	2.9	9.6	4.7	15.9	18.6
Interleukin-6 [pg/ml]	2465	6.3	8.5	368	N/A	N/A	N/A	N/A	N/A
C-reaktives Protein (CRP) [mg/dl]	5.3	0.7	1.6	0.3	1.87	22.5	7.48	11	10.5
Outcome	Discharged	Discharged	Discharged	Deceased	Discharged	Discharged	Discharged	Discharged	Deceased
