## Extended Data Table 10 for "Single-cell RNA sequencing reveals *in vivo* signatures of SARS-CoV-2-reactive T cells through ‘reverse phenotyping’"

	clonotype	size	n_stimulated	n_unstimulated	TRA_1_cdr3	TRB_1_cdr3	TRA_1_v_gene	TRB_1_v_gene	TRB_1_d_gene	TRA_1_j_gene	TRB_1_j_gene
48	48	110	43	67	['CAVALGAAGNKLTF']	['CASSRTGTGESGAFF']	['TRAV8-4']	['TRBV7-9']	['TRBD1']	['TRAJ17']	['TRBJ1-1']
138	138	70	28	42	['CAVRFEDNKLTF']	['CASSNPGQGVTEAFF']	['TRAV8-4']	['TRBV2']	['TRBD1']	['TRAJ17']	['TRBJ1-1']
19	19	43	17	26	['CAMREVNTNAGKSTF']	['CSARVEEAGGFSRGYTF']	['TRAV14DV4']	['TRBV20-1' 'TRBV20OR9-2']	['TRBD1']	['TRAJ27']	['TRBJ1-2']
256	256	29	11	18	['CAVGDSGSARQLTF']	['CSALTSGNTGELFF']	['TRAV1-1']	['TRBV20-1' 'TRBV20OR9-2']	['TRBD1']	['TRAJ22']	['TRBJ2-2']
574	574	8	4	4	['CAMRGFNTNAGKSTF']	['CASSESDAADRVGQPQHF']	['TRAV14DV4']	['TRBV10-2']	['TRBD1']	['TRAJ27']	['TRBJ1-5']
1904	1904	5	2	3	['CAMREVNTNAGKSTF']	['CASSSSGTAIYEQYF']	['TRAV14DV4']	['TRBV19']	['TRBD1']	['TRAJ27']	['TRBJ2-7']
1373	1373	4	2	2	['CAVASRGQKLVF']	['CASSLKVRGLVVNGSYNSPLHF']	['TRAV39']	['TRBV12-3']	['TRBD1']	['TRAJ54']	['TRBJ1-6']
